# Modeling and Simulation of CAR T cell Therapy in Chronic Lymphocytic Leukemia Patients

**DOI:** 10.1101/2022.12.01.22282976

**Authors:** Ujwani Nukala, Marisabel Rodriguez Messan, Osman N. Yogurtcu, Zuben Sauna, Hong Yang

## Abstract

Advances in genetic engineering have made it possible to reprogram an individual’s immune cells to express receptors that recognize markers on tumor cell surfaces. The process of re-engineering T cell lymphocytes to express Chimeric Antigen Receptors (CARs) and reinfusing the CAR-modified T cells into patients to treat various cancers is being explored in clinical trials. While the majority of patients with some cancers (e.g., B cell acute lymphocytic leukemia) respond to CAR-T cell therapy, this success is not evidenced in all cancers. For example, only 26% of Chronic Lymphocytic Leukemia (CLL) patients respond to CAR T cell therapy. Understanding of the factors associated with an individual patient’s response is important for patient selection and could help develop more effective CAR T cell therapies. Here we present a mechanistic mathematical model to identify factors associated with responses to CAR T cell therapeutic interventions. The proposed model is a system of coupled ordinary differential equations designed based on known immunological principles and prevailing hypotheses on the mechanism of CAR T cell kinetics, Interleukin 6 (IL-6) secretion, and tumor killing in CAR T cell therapy. The model reports *in silico* disease outcomes using B cell concentration as a surrogate biomarker. Our results are consistent with the *in vitro* experimental observations that CAR T cell fitness in terms of its tumor cell killing capacity and proliferation plays an important role in the patient response. We demonstrate the utility of mathematical modelling in understanding the factors that play an important role in patient response to CAR T cell therapy.
