## Supplementary Table-1 for "Modeling and Simulation of CAR T cell Therapy in Chronic Lymphocytic Leukemia Patients"

### Sheet: CR_Patients
Patient ID	Days after CAR T cell Infusion	Observed Concentration of CART (cells/ul) or IL-6 (pg/ml)	Observation ID	Censored	lower limit of censoring (0 < obs < 0.35)	CAR T cell Split Dose (cells)	IL-6 concentarion on Day-0
UPN01	0		CART	0		110000000	7
UPN01	0.987	6.3854	CART	0		330000000	7
UPN01	1.971	17.7219	CART	0		660000000	7
UPN01	2.958	5735.05	CART	0			7
UPN01	8.871	194.839	CART	0			7
UPN01	12.813	2220.25	CART	0			7
UPN01	13.8	2425.65	CART	0			7
UPN01	14.784	2029.22	CART	0			7
UPN01	21.684	225.625	CART	0			7
UPN01	27.597	38.0128	CART	0			7
UPN01	54.21	1.4777	CART	0			7
UPN01	69.978	6.9881	CART	0			7
UPN01	104.475	2.6544	CART	0			7
UPN01	132.075	4.2042	CART	0			7
UPN01	173.469	1.3167	CART	0			7
UPN01	281.889	9.43502	CART	0			7
UPN01	399.18	1.09228	CART	0			7
UPN01	490.842	1.0444	CART	0			7
UPN01	580.533	1.48974	CART	0			7
UPN01	670.227	4.2693	CART	0			7
UPN01	0	7	IL6	0			7
UPN01	1	6.5	IL6	0			7
UPN01	2	5.9	IL6	0			7
UPN01	3	23.5	IL6	0			7
UPN01	9	268.9	IL6	0			7
UPN01	13	46.5	IL6	0			7
UPN01	14	28.7	IL6	0			7
UPN01	15	20.1	IL6	0			7
UPN01	22	15.9	IL6	0			7
UPN01	28	10.9	IL6	0			7
UPN01	55	10.9	IL6	0			7
UPN01	71	2.1	IL6	0			7
UPN01	106	2.7	IL6	0			7
UPN02	0		CART	0		1400000	8.7
UPN02	0.987	0.35	CART	1	0	4200000	8.7
UPN02	1.971	0.35	CART	1	0	8400000	8.7
UPN02	2.958	0.35	CART	1	0		8.7
UPN02	14.784	1.73068	CART	0			8.7
UPN02	16.755	5.65628	CART	0			8.7
UPN02	20.697	201.281	CART	0			8.7
UPN02	22.668	207.83	CART	0			8.7
UPN02	30.555	350.988	CART	0			8.7
UPN02	51.252	247.019	CART	0			8.7
UPN02	75.894	44.5747	CART	0			8.7
UPN02	103.491	32.5625	CART	0			8.7
UPN02	140.946	15.3332	CART	0			8.7
UPN02	173.469	26.1233	CART	0			8.7
UPN02	255.276	30.1979	CART	0			8.7
UPN02	366.654	10.2731	CART	0			8.7
UPN02	489.855	13.5142	CART	0			8.7
UPN02	565.749	8.48428	CART	0			8.7
UPN02	662.34	6.87246	CART	0			8.7
UPN02	0	8.7	IL6	0			8.7
UPN02	1	5.3	IL6	0			8.7
UPN02	2	0.001	IL6	0			8.7
UPN02	3	0.001	IL6	0			8.7
UPN02	15	12.5	IL6	0			8.7
UPN02	17	52.6	IL6	0			8.7
UPN02	21	44.2	IL6	0			8.7
UPN02	23	28.3	IL6	0			8.7
UPN02	31	10.9	IL6	0			8.7
UPN10	0		CART	0		561000000	16.2956
UPN10	0.987	0.5936	CART	0			16.2956
UPN10	1.971	0.42742	CART	0			16.2956
UPN10	2.958	0.5327	CART	0			16.2956
UPN10	9.855	3.1101	CART	0			16.2956
UPN10	13.8	3.9459	CART	0			16.2956
UPN10	21.684	1.81398	CART	0			16.2956
UPN10	30.555	2.68422	CART	0			16.2956
UPN10	49.281	188.706	CART	0			16.2956
UPN10	50.268	606.512	CART	0			16.2956
UPN10	54.21	911.676	CART	0			16.2956
UPN10	62.094	411.32	CART	0			16.2956
UPN10	75.894	143.896	CART	0			16.2956
UPN10	132.075	30.9586	CART	0			16.2956
UPN10	158.685	19.5371	CART	0			16.2956
UPN10	186.282	15.1859	CART	0			16.2956
UPN10	276.96	5.96498	CART	0			16.2956
UPN10	366.654	4.01128	CART	0			16.2956
UPN10	449.445	4.99688	CART	0			16.2956
UPN10	541.11	1.32888	CART	0			16.2956
UPN10	630.801	1.63968	CART	0			16.2956
UPN10	0	16.2956	IL6	0			16.2956
UPN10	1.10962	127.258	IL6	0			16.2956
UPN10	2.92498	224.117	IL6	0			16.2956
UPN10	11.4048	5.42171	IL6	0			16.2956
UPN10	22.4614	4.75161	IL6	0			16.2956
UPN10	31.5199	1.8	IL6	0			16.2956
UPN10	50.4471	81.8434	IL6	0			16.2956
UPN10	51.1416	1736.35	IL6	0			16.2956
UPN10	63.4531	111.358	IL6	0			16.2956
UPN10	77.6958	25.6465	IL6	0			16.2956

### Sheet: PR_Patients
Patient ID	Days after CAR T cell Infusion	Observed Concentration of CART (cells/ul) or IL-6 (pg/ml)	Observation ID	Censored	lower limit of censoring (0 < obs < 0.35)	CAR T cell Split Dose (cells)	IL-6 concentarion on Day-0
UPN05	0		CART	0		39200000	2.4
UPN05	0.987	0.5124	CART	0		117600000	2.4
UPN05	1.971	1.37368	CART	0		235200000	2.4
UPN05	2.958	0.35	CART	1	0		2.4
UPN05	9.855	0.55888	CART	0			2.4
UPN05	13.8	46.9617	CART	0			2.4
UPN05	16.755	13.4635	CART	0			2.4
UPN05	20.697	52.3327	CART	0			2.4
UPN05	27.597	31.043	CART	0			2.4
UPN05	48.297	7.85148	CART	0			2.4
UPN05	76.878	0.9562	CART	0			2.4
UPN05	0	2.4	IL6	0			2.4
UPN05	20.697	4.88	IL6	0			2.4
UPN05	350.883	2.4	IL6	0			2.4
UPN12	0		CART	0		11800000	8.6
UPN12	0.987	0.35	CART	1	0	35400000	8.6
UPN12	1.971	0.35	CART	1	0	70800000	8.6
UPN12	2.958	0.51562	CART	0			8.6
UPN12	7.884	17.5007	CART	0			8.6
UPN12	8.871	6.71062	CART	0			8.6
UPN12	9.855	52.8759	CART	0			8.6
UPN12	13.8	785.535	CART	0			8.6
UPN12	20.697	884.367	CART	0			8.6
UPN12	26.613	663.299	CART	0			8.6
UPN12	58.152	23.6099	CART	0			8.6
UPN12	75.894	8.75126	CART	0			8.6
UPN12	92.649	2.42382	CART	0			8.6
UPN12	113.346	0.66206	CART	0			8.6
UPN12	134.046	0.95354	CART	0			8.6
UPN12	146.859	10.059	CART	0			8.6
UPN12	178.398	0.35	CART	1	0		8.6
UPN12	0	8.6	IL6	0			8.6
UPN12	20.697	369.92	IL6	0			8.6
UPN12	178.398	8.6	IL6	0			8.6
UPN22	0		CART	0		8640000	8.6
UPN22	0.987	0.35	CART	1	0	25920000	8.6
UPN22	1.971	0.35	CART	1	0	51840000	8.6
UPN22	2.958	0.35	CART	1	0		8.6
UPN22	5.913	6.69704	CART	0			8.6
UPN22	8.871	82.9602	CART	0			8.6
UPN22	14.784	1823.62	CART	0			8.6
UPN22	21.684	778.421	CART	0			8.6
UPN22	28.584	56.6965	CART	0			8.6
UPN22	57.165	35.0883	CART	0			8.6
UPN22	97.578	19.5357	CART	0			8.6
UPN22	119.262	10.3867	CART	0			8.6
UPN22	151.785	6.4554	CART	0			8.6
UPN22	182.34	6.16868	CART	0			8.6
UPN22	283.86	3.88934	CART	0			8.6
UPN22	0	8.6	IL6	0			8.6
UPN22	14.784	2607.61	IL6	0			8.6
UPN22	283.86	8.6	IL6	0			8.6

### Sheet: NR_Patients
Patient ID	Days after CAR T cell Infusion	Observed Concentration of CART (cells/ul) or IL-6 (pg/ml)	Observation ID	Censored	lower limit of censoring (0 < obs < 0.35)	CAR T cell Split Dose (cells)	IL-6 concentarion on Day-0
UPN17	0		CART	0		10300000	8.66
UPN17	0.987	0.35	CART	1	0	30900000	8.66
UPN17	1.971	0.35	CART	1	0	61800000	8.66
UPN17	2.958	1.41078	CART	0			8.66
UPN17	6.9	28.2818	CART	0			8.66
UPN17	9.855	194.277	CART	0			8.66
UPN17	14.784	62.7712	CART	0			8.66
UPN17	23.655	4.52298	CART	0			8.66
UPN17	30.555	5.82344	CART	0			8.66
UPN17	55.194	2.24392	CART	0			8.66
UPN17	89.691	0.67284	CART	0			8.66
UPN17	124.188	0.37786	CART	0			8.66
UPN17	187.269	0.35	CART	1	0		8.66
UPN17	283.86	0.35	CART	1	0		8.66
UPN17	0	8.6	IL6	0			8.66
UPN17	9.855	112.63	IL6	0			8.66
UPN17	283.86	8.6	IL6	0			8.66
UPN18	0		CART	0		27700000	8.66
UPN18	0.987	0.35	CART	1	0	83100000	8.66
UPN18	1.971	0.49714	CART	0		166200000	8.66
UPN18	2.958	0.67088	CART	0			8.66
UPN18	9.855	1.456	CART	0			8.66
UPN18	14.784	1.86676	CART	0			8.66
UPN18	20.697	2.66056	CART	0			8.66
UPN18	30.555	2.72244	CART	0			8.66
UPN18	36.468	1.22346	CART	0			8.66
UPN18	40.41	2.54324	CART	0			8.66
UPN18	44.352	1.28198	CART	0			8.66
UPN18	0	8.6	IL6	0			8.66
UPN18	30.555	22.24	IL6	0			8.66
UPN18	44.352	8.6	IL6	0			8.66
UPN25	0		CART	0		27100000	8.66
UPN25	0.987	0.5313	CART	0		81300000	8.66
UPN25	1.971	0.35	CART	1	0	162600000	8.66
UPN25	2.958	0.69468	CART	0			8.66
UPN25	6.9	0.99526	CART	0			8.66
UPN25	9.855	11.4222	CART	0			8.66
UPN25	13.8	36.4556	CART	0			8.66
UPN25	20.697	2.653	CART	0			8.66
UPN25	27.597	0.87514	CART	0			8.66
UPN25	58.152	0.5642	CART	0			8.66
UPN25	90.678	0.5327	CART	0			8.66
UPN25	118.275	0.35	CART	1	0		8.66
UPN25	0	8.6	IL6	0			8.66
UPN25	13.8	38.42	IL6	0			8.66
UPN25	118.275	8.6	IL6	0			8.66

### Sheet: Validation
Patient ID	Days after CAR T cell Infusion	Observed Concentration of CART (cells/ul)	Observed Concentration of Peak IL-6 (Pg/ml)	CAR T cell dose (cells)
UPN06	0	0.0042	62.66	6460000
UPN06	1.971	9.07466	62.66	19380000
UPN06	2.958	0.014	62.66	38760000
UPN06	8.871	0.014	62.66
UPN06	13.8	0.13944	62.66
UPN06	22.668	0.21	62.66
UPN06	26.613	0.20846	62.66
UPN06	189.24	0.12306	62.66
UPN07	0	0.0042	28.2	1720000
UPN07	0.987	0.92918	28.2	5160000
UPN07	1.971	0.13202	28.2	10320000
UPN07	2.958	0.014	28.2
UPN07	8.871	0.014	28.2
UPN07	14.784	0.09884	28.2
UPN07	23.655	0.014	28.2
UPN07	30.555	0.20384	28.2
UPN07	203.04	0.014	28.2
UPN07	275.976	0.014	28.2
UPN14	0	0.0042	39.03	15600000
UPN14	0.987	0.014	39.03	46800000
UPN14	1.971	0.014	39.03	93600000
UPN14	2.958	0.014	39.03
UPN14	9.855	0.10556	39.03
UPN14	13.8	0.014	39.03
UPN14	20.697	0.014	39.03
UPN14	28.584	0.014	39.03
UPN14	30.555	0.014	39.03
UPN14	49.281	0.014	39.03
UPN14	74.907	0.014	39.03
UPN14	102.504	0.014	39.03
UPN14	123.204	0.014	39.03
UPN14	158.685	0.014	39.03
UPN14	200.082	0.014	39.03
UPN14	242.463	0.014	39.03
UPN09	0	0.0042	402.8	17000000
UPN09	0.987	0.014	402.8	51000000
UPN09	1.971	0.014	402.8	102000000
UPN09	2.958	0.014	402.8
UPN09	5.913	1.24404	402.8
UPN09	7.884	77.5674	402.8
UPN09	9.855	895.757	402.8
UPN09	15.771	1139	402.8
UPN09	20.697	1083.12	402.8
UPN09	29.568	256.493	402.8
UPN09	55.194	53.9013	402.8
UPN09	90.678	24.6653	402.8
UPN09	125.175	19.0298	402.8
UPN09	152.772	11.8741	402.8
UPN09	180.369	3.07188	402.8
UPN09	283.86	3.38688	402.8
UPN09	421.848	9.35214	402.8
